# Partial loss of *FITM2* function causes hereditary spastic paraplegia

**DOI:** 10.1101/2025.01.23.24319660

**Authors:** Ainara Salazar-Villacorta, Laura M. Bond, Leehyeon Kim, Katherine Anagnostopoulou, Annarita Scardamaglia, Eugenia Filippakopoulou, Athina Ververi, Stephanie Efthymiou, Argirios Dinopoulos, David Murphy, Georgia Karadima, Georgios Koutsis, Marios Kaliakatsos, Henry Houlden, Tobias C. Walther, Robert V. Farese

## Abstract

*FITM2* encodes fat-storage inducing transmembrane protein 2 (FIT2), a lipid diphosphatase in the ER that cleaves acyl-CoAs and is crucial for ER homeostasis. In humans, homozygous null mutations in *FITM2* are associated with a syndrome characterized by deafness and dystonia. Here, we report two families with hereditary spastic paraplegia (HSP) in whom exome sequencing revealed compound heterozygosity for *FITM2* mutations. In each family, the affected probands carry one putative null allele and one G100R missense allele. Functional analyses demonstrated that the G100R allele is hypomorphic, with FIT2 protein levels reduced to 20% of wild type, leading to proportionately decreased enzyme activity. The occurrence of similar HSP disease phenotypes and the same hypomorphic mutation in these families suggests that the G100R mutation and its associated reduced enzyme activity represent a newly recognized clinical manifestation of *FITM2* mutations, expanding the spectrum of conditions associated with this gene.
