## Supplemental Table 1 for "Partial loss of *FITM2* function causes hereditary spastic paraplegia"

### Sheet: Sheet1
Plasmid	Expression System	Description	Origin/Reference
pMB111	Yeast	pRS416-derived (CEN, URA3) pADH:GFP-FIT2	Becuwe 2020 JCB
pMB112	Yeast	pRS416-derived (CEN, URA3) pADH:GFP-FIT2-H155A	Becuwe 2020 JCB
pMB111-v1	Yeast	pRS416-derived (CEN, URA3) pADH:GFP-FIT2-H185-fs	Cloning of Gblock into EcoRI-HF and XhoI sites of pMB111
pMB111-v2	Yeast	pRS416-derived (CEN, URA3) pADH:GFP-FIT2-G100R	Cloning of Gblock into EcoRI-HF and XhoI sites of pMB111
pMB65	SUM159	pAAVS1-PGK-GFP-FIT2	Becuwe 2020 JCB
pMB68	SUM159	pAAVS1-PGK-GFP-FIT2-H214A	Becuwe 2020 JCB
pMB65-v1	SUM159	pAAVS1-PGK-GFP-FIT2-H185-fs	Cloning of Gblocks into AfeI and PmeI of pMB65
pMB65-v2	SUM159	pAAVS1-PGK-GFP-FIT2-G100R	Cloning of Gblocks into AfeI and PmeI of pMB65
pMB215	SUM159	pX330-U6-Chimeric_BB-CBh-hSpCas9 with AAVS1 T2 gRNA	Becuwe 2020 JCB
pmCherry-ER3	SUM159	mCherry-ER3	Addgene #55041
pMB82	GnTi	pCMV-FIT2-3xFLAG	Becuwe 2020 JCB
pMB277	GnTI	pCMV-FIT2-H155A/H214A-3xFLAG	Becuwe 2020 JCB
pMB82v1	GnTi	pCMV-FIT2-H185-fs-3xFLAG	SDM of pMB82
pMB82v2	GnTi	pCMV-FIT2-G100R-3xFLAG	SDM of pMB82
