## Supplemental Table 3 for "Partial loss of *FITM2* function causes hereditary spastic paraplegia"

### Sheet: Sheet1
Name	Sequence
FIT2.F1	5′- GTACATCTGCACCTCCATCTTC -3′
FIT2.R1	5′- CTTGCTCTGGTGTTCCTTTCTG -3′
FIT2.F2	5’- CTACCATCTGACCGGCAAGG -3’	for fibroblasts
FIT2.R1	5’- TGGAGAAGATGGAGGTGCAG -3’	for fibroblasts
CyclophilinA.F	5′- ATGCTGGACCCAACACAAAT -3′
CyclophilinA.R	5′- TTTCACTTTGCCAAACACCA -3′
ARBP.F	5′- TTAAACCCTGCGTGGCAATCC -3′
ARBP.R	5′- GCCCATCAGCACCACGACCTT -3′
BiP.F	5′- GACATCAAGTTCTTGCCGTTCA -3′
BiP.R	5′- CTTTGTTTGCCCACCTCCAATA -3′
ATF3.F	5′- CGCTGGAATCAGTCACTGTCAG -3′
ATF3.R	5′- CTTGTTTCGGCACTTTGCAGCTG -3′
