## Supplemental Table 4 for "Partial loss of *FITM2* function causes hereditary spastic paraplegia"

### Sheet: Sheet1
c.298G>C, p.Gly100Arg	Primer sequence	Length (bp)
Forward	5- GTCCTGACATGGTGTCCTCT-3	252
Reverse	5- AGCTGCCCGTGTAGTGTT-3
c.545_551dup, p.His185LeufsTer70
Forward	5- CATCTCAGGTCACTCCTTCC-3	202
Reverse	5- CTGGGACAAGTTGTGGAAAT-3
c.538C>T, p.Arg180Ter	5-CTGCACCTCCATCTTCTCCA-3	385
	5-TGAGCTGGTACGGGACATAC-3
